# Genome-wide cell-free DNA termini in patients with cancer

**DOI:** 10.1101/2021.09.30.21264176

**Authors:** Norbert Moldovan, Ymke van der Pol, Tom van den Ende, Dries Boers, Sandra Verkuijlen, Aafke Creemers, Jip Ramaker, Trang Vu, Marieke F. Fransen, Michiel Pegtel, Idris Bahce, Hanneke van Laarhoven, Florent Mouliere

## Abstract

The structure, fragmentation pattern, length and terminal sequence of cell-free DNA (cfDNA) is under the influence of nucleases present in the blood. We hypothesized that differences in the diversity of bases at the end of cfDNA fragments can be leveraged on a genome-wide scale to enhance the sensitivity for detecting the presence of tumor signals in plasma. We surveyed the cfDNA termini in 572 plasma samples from 319 patients with 18 different cancer types using low-coverage whole genome sequencing. The fragment-end sequence and diversity were altered in all cancer types in comparison to 76 healthy controls. We converted the fragment end sequences into a quantitative metric and observed that this correlates with circulating tumor DNA tumor fraction (R = 0.58, p < 0.001, Spearman). Using these metrics, we were able to classify cancer samples from control at a low tumor content (AUROC of 91% at 1% tumor fraction) and shallow sequencing coverage (mean AUROC = 0.99 at >1M fragments). Combining fragment-end sequences and diversity using machine learning, we classified cancer from healthy controls (mean AUROC = 0.99, SD = 0.01). Using unsupervised clustering we showed that early-stage lung cancer can be classified from control or later stages based on fragment-end sequences. We observed that fragment-end sequences can be used for prognostication (hazard ratio: 0.49) and residual disease detection in resectable esophageal adenocarcinoma patients, moving fragmentomics toward a greater clinical implementation.

**One sentence summary:** cell-free DNA fragment end sequence analysis enhances cancer detection, monitoring and prognosis.
