## Supplementary Table 1 for "Genome-wide cell-free DNA termini in patients with cancer"

### Sheet: Sheet1
Batch	Sample type	Pre-treatment count	Post-treatment count	Total count
Retrieved dataset	bladder	4	0	4
	breast	28	5	33
	cervical	1	0	1
	cholangiocarcinoma	5	9	14
	colorectal	7	11	18
	endometrial	1	1	2
	esophageal	1	0	1
	glioblastoma	12	0	12
	hepatocellular	1	4	5
	lung	6	2	8
	melanoma	7	14	21
	ovarian	19	18	37
	pancreatic	4	3	7
	penile	1	0	1
	prostate	1	3	4
	rectal	3	0	3
	renal	1	0	1
	thymoma	1	0	1
	control	-	-	70
Newly collected	esophageal	106	187	293
	lung	104	2	106
	nodule	-	-	11
	control	-	-	6
	Total cancer	313	259	572
	Total nodule	-	-	11
	Total control	-	-	76
