## Supplementary Table 2 for "Genome-wide cell-free DNA termini in patients with cancer"

### Sheet: Datasets
Sample_name	Sample_group	Patient_id	Gender	Sampling_stage	Patient_type	Study	Cancer_stage	Progression	Death	Cancer-specific_death	Overal_survival_(days)	Progression-free_survival_(days)
LP001AC_01	E	EAC001	M	baseline	esophageal	MLDS	III	yes	yes	yes	1092	674
LP001AC_02	E	EAC002	M	baseline	esophageal	MLDS	III	yes	yes	yes	789	226
LP001AC_03	E	EAC003	M	post-CRT	esophageal	MLDS	III	no	no	no	1395	1395
LP001AC_04	E	EAC004	F	baseline	esophageal	MLDS	III	yes	yes	yes	281	149
LP001AC_05	E	EAC003	M	baseline	esophageal	MLDS	III	no	no	no	1395	1395
LP001AC_06	E	EAC005	F	baseline	esophageal	MLDS	II	no	no	no	772	772
LP001AC_07	E	EAC006	M	baseline	esophageal	MLDS	II	no	no	no	1344	1344
LP001AC_08	E	EAC007	M	baseline	esophageal	MLDS	III	yes	no	no	1464	1240
LP001AC_09	E	EAC008	M	baseline	esophageal	MLDS	III	no	no	no	1752	1752
LP001AC_10	E	EAC009	M	baseline	esophageal	MLDS	II	no	no	no	1784	1784
LP001AC_11	E	EAC010	F	pre-surgery	esophageal	MLDS	II	yes	yes	yes	914	667
LP001AC_12	E	EAC011	M	baseline	esophageal	MLDS	III	no	yes	no	846	846
LP001AC_13	E	EAC012	M	baseline	esophageal	MLDS	II	no	no	no	2045	2045
LP001AC_14	E	EAC013	M	baseline	esophageal	MLDS	III	yes	yes	yes	557	540
LP001AC_15	E	EAC014	M	pre-surgery	esophageal	MLDS	III	yes	yes	yes	675	364
LP001AC_16	E	EAC015	M	baseline	esophageal	MLDS	III	yes	yes	yes	427	399
LP001AC_17	E	EAC016	F	baseline	esophageal	MLDS	III	yes	yes	yes	815	498
LP001AC_18	E	EAC017	M	baseline	esophageal	MLDS	III	yes	yes	yes	1285	849
LP001AC_19	E	EAC018	M	baseline	esophageal	MLDS	III	yes	yes	yes	524	407
LP001AC_20	E	EAC019	M	baseline	esophageal	MLDS	II	yes	yes	yes	1342	1120
LP001AC_21	E	EAC020	F	baseline	esophageal	MLDS	III	yes	yes	yes	509	393
LP001AC_22	E	EAC021	M	baseline	esophageal	MLDS	II	no	no	no	834	834
LP001AC_23	E	EAC017	M	post-CRT	esophageal	MLDS	III	yes	yes	yes	1285	849
LP002AC_01	E	EAC022	M	pre-surgery	esophageal	MLDS	III	no	no	no	1299	1299
LP002AC_02	E	EAC023	M	baseline	esophageal	MLDS	III	yes	yes	yes	228	189
LP002AC_03	E	EAC022	M	baseline	esophageal	MLDS	III	no	no	no	1299	1299
LP002AC_04	E	EAC024	M	baseline	esophageal	MLDS	II	no	no	no	1665	1665
LP002AC_05	E	EAC025	M	baseline	esophageal	MLDS	III	yes	no	no	1003	435
LP002AC_06	E	EAC026	M	baseline	esophageal	MLDS	III	no	no	no	899	899
LP002AC_07	E	EAC027	M	pre-surgery	esophageal	MLDS	II	no	no	no	1535	1535
LP002AC_08	E	EAC028	M	baseline	esophageal	MLDS	III	no	no	no	1277	1277
LP002AC_09	E	EAC029	M	baseline	esophageal	MLDS	II	no	no	no	1394	1394
LP002AC_10	E	EAC016	F	pre-surgery	esophageal	MLDS	III	yes	yes	yes	815	498
LP002AC_11	E	EAC030	M	baseline	esophageal	MLDS	III	no	no	no	1520	1520
LP002AC_12	E	EAC031	M	baseline	esophageal	MLDS	II	yes	yes	yes	1427	1048
LP002AC_13	E	EAC032	M	baseline	esophageal	MLDS	II	yes	yes	yes	197	176
LP002AC_14	E	EAC033	F	baseline	esophageal	MLDS	II	no	no	no	648	648
LP002AC_15	E	EAC034	M	baseline	esophageal	MLDS	III	yes	yes	yes	331	310
LP002AC_16	E	EAC035	M	post-CRT	esophageal	MLDS	III	no	yes	no	1064	1064
LP002AC_17	E	EAC036	M	baseline	esophageal	MLDS	II	yes	no	no	1667	463
LP002AC_18	E	EAC037	M	post-CRT	esophageal	MLDS	III	yes	yes	yes	160	155
LP002AC_19	E	EAC011	M	post-CRT	esophageal	MLDS	III	no	yes	no	846	846
LP002AC_20	E	EAC038	M	post-CRT	esophageal	MLDS	II	yes	yes	yes	549	527
LP002AC_21	E	EAC039	M	baseline	esophageal	MLDS	III	no	no	no	1794	1794
LP002AC_22	E	EAC040	M	baseline	esophageal	MLDS	II	yes	no	no	1315	861
LP002AC_23	E	EAC041	M	pre-surgery	esophageal	MLDS	II	yes	yes	yes	494	372
LP002AC_24	E	EAC040	M	post-CRT	esophageal	MLDS	II	yes	no	no	1315	861
LP002AC_25	E	EAC010	F	baseline	esophageal	MLDS	II	yes	yes	yes	914	667
LP002AC_26	E	EAC035	M	baseline	esophageal	MLDS	III	no	yes	no	1064	1064
LP002AC_27	E	EAC040	M	pre-surgery	esophageal	MLDS	II	yes	no	no	1315	861
LP002AC_28	E	EAC042	M	baseline	esophageal	MLDS	III	yes	yes	yes	1084	465
LP002AC_29	E	EAC008	M	pre-surgery	esophageal	MLDS	III	no	no	no	1752	1752
LP002AC_30	E	EAC019	M	pre-surgery	esophageal	MLDS	II	yes	yes	yes	1342	1120
LP002AC_31	E	EAC018	M	post-CRT	esophageal	MLDS	III	yes	yes	yes	524	407
LP002AC_32	E	EAC013	M	pre-surgery	esophageal	MLDS	III	yes	yes	yes	557	540
LP002AC_33	E	EAC043	M	baseline	esophageal	MLDS	III	no	no	no	755	755
LP002AC_34	E	EAC009	M	pre-surgery	esophageal	MLDS	II	no	no	no	1784	1784
LP002AC_35	E	EAC044	M	pre-surgery	esophageal	MLDS	III	yes	yes	yes	208	178
LP002AC_36	E	EAC045	M	baseline	esophageal	MLDS	III	no	yes	no	151	151
LP002AC_37	E	EAC033	F	pre-surgery	esophageal	MLDS	II	no	no	no	648	648
LP002AC_38	E	EAC046	M	pre-surgery	esophageal	MLDS	II	no	yes	no	227	227
LP002AC_39	E	EAC047	F	pre-surgery	esophageal	MLDS	III	yes	yes	yes	184	63
LP002AC_40	E	EAC037	M	pre-surgery	esophageal	MLDS	III	yes	yes	yes	160	155
LP002AC_41	E	EAC048	M	baseline	esophageal	MLDS	II	yes	yes	yes	1233	750
LP002AC_42	E	EAC049	M	baseline	esophageal	MLDS	II	no	no	no	1582	1582
LP002AC_43	E	EAC050	M	post-CRT	esophageal	MLDS	III	yes	yes	yes	453	422
LP002AC_44	E	EAC003	M	pre-surgery	esophageal	MLDS	III	no	no	no	1395	1395
LP002AC_45	E	EAC051	M	baseline	esophageal	MLDS	II	yes	yes	yes	608	547
LP002AC_47	E	EAC041	M	baseline	esophageal	MLDS	II	yes	yes	yes	494	372
LP002AC_48	E	EAC038	M	baseline	esophageal	MLDS	II	yes	yes	yes	549	527
LP003AC_01	E	EAC043	M	post-CRT	esophageal	MLDS	III	no	no	no	755	755
LP003AC_02	E	EAC052	M	baseline	esophageal	MLDS	III	yes	yes	yes	1130	1080
LP003AC_03	E	EAC001	M	pre-surgery	esophageal	MLDS	III	yes	yes	yes	1092	674
LP003AC_04	E	EAC034	M	post-CRT	esophageal	MLDS	III	yes	yes	yes	331	310
LP003AC_05	E	EAC032	M	post-CRT	esophageal	MLDS	II	yes	yes	yes	197	176
LP003AC_06	E	EAC053	M	baseline	esophageal	MLDS	II	no	no	no	1122	1122
LP003AC_07	E	EAC026	M	pre-surgery	esophageal	MLDS	III	no	no	no	899	899
LP003AC_08	E	EAC036	M	pre-surgery	esophageal	MLDS	II	yes	no	no	1667	463
LP003AC_09	E	EAC046	M	baseline	esophageal	MLDS	II	no	yes	no	227	227
LP003AC_10	E	EAC014	M	baseline	esophageal	MLDS	III	yes	yes	yes	675	364
LP003AC_11	E	EAC034	M	pre-surgery	esophageal	MLDS	III	yes	yes	yes	331	310
LP003AC_12	E	EAC035	M	pre-surgery	esophageal	MLDS	III	no	yes	no	1064	1064
LP003AC_13	E	EAC054	M	post-CRT	esophageal	MLDS	III	yes	yes	yes	213	177
LP003AC_14	E	EAC020	F	pre-surgery	esophageal	MLDS	III	yes	yes	yes	509	393
LP003AC_15	E	EAC021	M	pre-surgery	esophageal	MLDS	II	no	no	no	834	834
LP003AC_16	E	EAC055	M	baseline	esophageal	MLDS	III	yes	yes	yes	337	277
LP003AC_17	E	EAC032	M	pre-surgery	esophageal	MLDS	II	yes	yes	yes	197	176
LP003AC_18	E	EAC056	M	baseline	esophageal	MLDS	II	no	yes	no	261	261
LP003AC_19	E	EAC057	M	pre-surgery	esophageal	MLDS	II	yes	yes	yes	465	268
LP003AC_20	E	EAC004	F	pre-surgery	esophageal	MLDS	III	yes	yes	yes	281	149
LP003AC_21	E	EAC054	M	baseline	esophageal	MLDS	III	yes	yes	yes	213	177
LP003AC_22	E	EAC033	F	post-CRT	esophageal	MLDS	II	no	no	no	648	648
LP003AC_23	E	EAC058	M	baseline	esophageal	MLDS	III	no	no	no	1443	1443
LP003AC_24	E	EAC021	M	post-CRT	esophageal	MLDS	II	no	no	no	834	834
LP003AC_25	E	EAC055	M	pre-surgery	esophageal	MLDS	III	yes	yes	yes	337	277
LP003AC_26	E	EAC030	M	pre-surgery	esophageal	MLDS	III	no	no	no	1520	1520
LP003AC_27	E	EAC006	M	pre-surgery	esophageal	MLDS	II	no	no	no	1344	1344
LP003AC_28	E	EAC059	M	pre-surgery	esophageal	MLDS	III	no	yes	no	560	560
LP003AC_29	E	EAC060	M	pre-surgery	esophageal	MLDS	III	yes	yes	yes	1028	640
LP003AC_30	E	EAC029	M	pre-surgery	esophageal	MLDS	II	no	no	no	1394	1394
LP003AC_31	E	EAC017	M	pre-surgery	esophageal	MLDS	III	yes	yes	yes	1285	849
LP003AC_32	E	EAC031	M	pre-surgery	esophageal	MLDS	II	yes	yes	yes	1427	1048
LP003AC_33	E	EAC049	M	pre-surgery	esophageal	MLDS	II	no	no	no	1582	1582
LP003AC_34	E	EAC052	M	pre-surgery	esophageal	MLDS	III	yes	yes	yes	1130	1080
LP003AC_35	E	EAC061	M	baseline	esophageal	MLDS	II	yes	no	no	904	679
LP003AC_36	E	EAC062	M	pre-surgery	esophageal	MLDS	III	no	no	no	1264	1264
LP003AC_37	E	EAC063	M	post-CRT	esophageal	MLDS	III	yes	yes	yes	413	397
LP003AC_38	E	EAC064	M	pre-surgery	esophageal	MLDS	III	no	yes	no	593	593
LP003AC_39	E	EAC012	M	pre-surgery	esophageal	MLDS	II	no	no	no	2045	2045
LP003AC_40	E	EAC065	M	baseline	esophageal	MLDS	II	yes	yes	yes	1129	937
LP003AC_41	E	EAC042	M	pre-surgery	esophageal	MLDS	III	yes	yes	yes	1084	465
LP003AC_42	E	EAC048	M	pre-surgery	esophageal	MLDS	II	yes	yes	yes	1233	750
LP003AC_43	E	EAC066	M	baseline	esophageal	MLDS	III	no	no	no	1836	1836
LP003AC_44	E	EAC066	M	pre-surgery	esophageal	MLDS	III	no	no	no	1836	1836
LP003AC_45	E	EAC039	M	pre-surgery	esophageal	MLDS	III	no	no	no	1794	1794
LP003AC_46	E	EAC015	M	pre-surgery	esophageal	MLDS	III	yes	yes	yes	427	399
LP003AC_47	E	EAC056	M	pre-surgery	esophageal	MLDS	II	no	yes	no	261	261
LP003AC_48	E	EAC023	M	pre-surgery	esophageal	MLDS	III	yes	yes	yes	228	189
LP004AC_01	E	EAC028	M	pre-surgery	esophageal	MLDS	III	no	no	no	1277	1277
LP004AC_02	E	EAC028	M	post-CRT	esophageal	MLDS	III	no	no	no	1277	1277
LP004AC_03	E	EAC062	M	baseline	esophageal	MLDS	III	no	no	no	1264	1264
LP004AC_04	E	EAC037	M	baseline	esophageal	MLDS	III	yes	yes	yes	160	155
LP004AC_05	E	EAC061	M	post-CRT	esophageal	MLDS	II	yes	no	no	904	679
LP004AC_06	E	EAC025	M	post-CRT	esophageal	MLDS	III	yes	no	no	1003	435
LP004AC_07	E	EAC067	F	baseline	esophageal	MLDS	III	yes	yes	yes	283	190
LP004AC_08	E	EAC007	M	post-CRT	esophageal	MLDS	III	yes	no	no	1464	1240
LP004AC_09	E	EAC068	M	baseline	esophageal	MLDS	III	yes	yes	yes	414	364
LP004AC_10	E	EAC044	M	baseline	esophageal	MLDS	III	yes	yes	yes	208	178
LP004AC_11	E	EAC051	M	pre-surgery	esophageal	MLDS	II	yes	yes	yes	608	547
LP004AC_12	E	EAC069	M	baseline	esophageal	MLDS	III	no	no	no	1394	1394
LP004AC_13	E	EAC044	M	post-CRT	esophageal	MLDS	III	yes	yes	yes	208	178
LP004AC_14	E	EAC059	M	baseline	esophageal	MLDS	III	no	yes	no	560	560
LP004AC_15	E	EAC069	M	post-CRT	esophageal	MLDS	III	no	no	no	1394	1394
LP004AC_16	E	EAC070	M	baseline	esophageal	MLDS	III	yes	yes	yes	504	293
LP004AC_17	E	EAC071	M	baseline	esophageal	MLDS	II	no	no	no	1577	1577
LP004AC_18	E	EAC005	F	post-CRT	esophageal	MLDS	II	no	no	no	772	772
LP004AC_19	E	EAC052	M	post-CRT	esophageal	MLDS	III	yes	yes	yes	1130	1080
LP004AC_20	E	EAC053	M	pre-surgery	esophageal	MLDS	II	no	no	no	1122	1122
LP004AC_21	E	EAC071	M	pre-surgery	esophageal	MLDS	II	no	no	no	1577	1577
LP004AC_22	E	EAC050	M	baseline	esophageal	MLDS	III	yes	yes	yes	453	422
LP004AC_23	E	EAC072	M	pre-surgery	esophageal	MLDS	II	no	no	no	1981	1981
LP004AC_24	E	EAC069	M	pre-surgery	esophageal	MLDS	III	no	no	no	1394	1394
LP004AC_25	E	EAC053	M	post-CRT	esophageal	MLDS	II	no	no	no	1122	1122
LP004AC_26	E	EAC045	M	pre-surgery	esophageal	MLDS	III	no	yes	no	151	151
LP004AC_27	E	EAC057	M	baseline	esophageal	MLDS	II	yes	yes	yes	465	268
LP004AC_28	E	EAC068	M	pre-surgery	esophageal	MLDS	III	yes	yes	yes	414	364
LP004AC_29	E	EAC065	M	pre-surgery	esophageal	MLDS	II	yes	yes	yes	1129	937
LP004AC_30	E	EAC002	M	post-CRT	esophageal	MLDS	III	yes	yes	yes	789	226
LP004AC_31	E	EAC070	M	post-CRT	esophageal	MLDS	III	yes	yes	yes	504	293
LP005AC_01	E	EAC073	M	follow-up	esophageal	PERFECT	II	yes	yes	yes	496	490
LP005AC_02	E	EAC074	M	post-CRT	esophageal	PERFECT	III	yes	yes	yes	105	93
LP005AC_03	E	EAC075	M	follow-up	esophageal	PERFECT	III	yes	no	no	1073	699
LP005AC_04	E	EAC076	M	post-CRT	esophageal	PERFECT	II	no	no	no	975	975
LP005AC_05	E	EAC077	M	post-CRT	esophageal	PERFECT	III	no	yes	no	508	508
LP005AC_06	E	EAC075	M	pre-surgery	esophageal	PERFECT	III	yes	no	no	1073	699
LP005AC_07	E	EAC078	M	pre-surgery	esophageal	PERFECT	III	no	no	no	850	850
LP005AC_08	E	EAC079	M	baseline	esophageal	PERFECT	III	yes	no	no	1224	98
LP005AC_09	E	EAC080	F	pre-surgery	esophageal	PERFECT	III	yes	no	no	442	153
LP005AC_10	E	EAC081	M	post-CRT	esophageal	PERFECT	II	yes	yes	yes	558	518
LP005AC_11	E	EAC082	M	baseline	esophageal	PERFECT	III	yes	no	no	761	446
LP005AC_12	E	EAC083	F	post-CRT	esophageal	PERFECT	III	yes	yes	yes	652	93
LP005AC_13	E	EAC084	M	baseline	esophageal	PERFECT	III	yes	yes	yes	109	79
LP005AC_14	E	EAC085	M	post-CRT	esophageal	PERFECT	III	yes	no	no	654	436
LP005AC_15	E	EAC086	M	baseline	esophageal	PERFECT	II	no	yes	no	39	39
LP005AC_16	E	EAC087	M	follow-up	esophageal	PERFECT	II	no	no	no	756	756
LP005AC_17	E	EAC088	M	follow-up	esophageal	PERFECT	II	no	no	no	968	968
LP005AC_18	E	EAC089	M	post-CRT	esophageal	PERFECT	III	yes	yes	yes	150	107
LP005AC_19	E	EAC090	M	follow-up	esophageal	PERFECT	II	no	no	no	539	539
LP005AC_24	E	EAC091	M	follow-up	esophageal	PERFECT	II	yes	yes	yes	904	590
LP005AC_25	E	EAC092	M	follow-up	esophageal	PERFECT	II	no	no	no	855	855
LP005AC_26	E	EAC091	M	post-CRT	esophageal	PERFECT	II	yes	yes	yes	904	590
LP005AC_27	E	EAC093	M	pre-surgery	esophageal	PERFECT	III	yes	yes	yes	651	404
LP005AC_28	E	EAC094	M	post-CRT	esophageal	PERFECT	II	yes	yes	yes	601	588
LP005AC_29	E	EAC095	M	pre-surgery	esophageal	PERFECT	III	no	no	no	708	708
LP005AC_30	E	EAC096	F	follow-up	esophageal	PERFECT	II	yes	yes	yes	534	513
LP005AC_31	E	EAC097	M	follow-up	esophageal	PERFECT	II	yes	no	no	1122	1019
LP005AC_33	E	EAC078	M	post-CRT	esophageal	PERFECT	III	no	no	no	850	850
LP005AC_34	E	EAC098	M	baseline	esophageal	PERFECT	II	no	no	no	1056	1056
LP005AC_35	E	EAC099	M	post-CRT	esophageal	PERFECT	III	no	no	no	883	883
LP005AC_36	E	EAC092	M	post-CRT	esophageal	PERFECT	II	no	no	no	855	855
LP005AC_37	E	EAC100	F	follow-up	esophageal	PERFECT	II	yes	no	no	727	564
LP005AC_38	E	EAC088	M	baseline	esophageal	PERFECT	II	no	no	no	968	968
LP005AC_39	E	EAC096	F	post-CRT	esophageal	PERFECT	II	yes	yes	yes	534	513
LP005AC_40	E	EAC081	M	baseline	esophageal	PERFECT	II	yes	yes	yes	558	518
LP005AC_41	E	EAC073	M	baseline	esophageal	PERFECT	II	yes	yes	yes	496	490
LP005AC_42	E	EAC077	M	baseline	esophageal	PERFECT	III	no	yes	no	508	508
LP005AC_43	E	EAC101	M	post-CRT	esophageal	PERFECT	III	no	no	no	1214	1214
LP005AC_44	E	EAC102	F	post-CRT	esophageal	PERFECT	III	no	no	no	492	492
LP005AC_45	E	EAC080	F	post-CRT	esophageal	PERFECT	III	yes	no	no	442	153
LP005AC_46	E	EAC103	M	follow-up	esophageal	PERFECT	III	yes	no	no	1121	496
LP005AC_47	E	EAC103	M	baseline	esophageal	PERFECT	III	yes	no	no	1121	496
LP005AC_48	E	EAC073	M	post-CRT	esophageal	PERFECT	II	yes	yes	yes	496	490
LP006AC_01	E	EAC093	M	follow-up	esophageal	PERFECT	III	yes	yes	yes	651	404
LP006AC_02	E	EAC102	F	baseline	esophageal	PERFECT	III	no	no	no	492	492
LP006AC_03	E	EAC101	M	pre-surgery	esophageal	PERFECT	III	no	no	no	1214	1214
LP006AC_04	E	EAC081	M	follow-up	esophageal	PERFECT	II	yes	yes	yes	558	518
LP006AC_05	E	EAC081	M	pre-surgery	esophageal	PERFECT	II	yes	yes	yes	558	518
LP006AC_06	E	EAC104	M	baseline	esophageal	PERFECT	III	no	no	no	874	874
LP006AC_07	E	EAC105	M	post-CRT	esophageal	PERFECT	II	no	no	no	812	812
LP006AC_08	E	EAC094	M	pre-surgery	esophageal	PERFECT	II	yes	yes	yes	601	588
LP007AC_01	E	EAC080	F	baseline	esophageal	PERFECT	III	yes	no	no	442	153
LP007AC_02	E	EAC103	M	pre-surgery	esophageal	PERFECT	III	yes	no	no	1121	496
LP007AC_03	E	EAC100	F	post-CRT	esophageal	PERFECT	II	yes	no	no	727	564
LP007AC_04	E	EAC106	M	pre-surgery	esophageal	PERFECT	II	no	no	no	1227	1227
LP007AC_05	E	EAC094	M	baseline	esophageal	PERFECT	II	yes	yes	yes	601	588
LP007AC_06	E	EAC085	M	baseline	esophageal	PERFECT	III	yes	no	no	654	436
LP007AC_07	E	EAC084	M	post-CRT	esophageal	PERFECT	III	yes	yes	yes	109	79
LP007AC_08	E	EAC085	M	follow-up	esophageal	PERFECT	III	yes	no	no	654	436
LP007AC_09	E	EAC091	M	baseline	esophageal	PERFECT	II	yes	yes	yes	904	590
LP007AC_10	E	EAC079	M	post-CRT	esophageal	PERFECT	III	yes	no	no	1224	98
LP007AC_11	E	EAC107	M	baseline	esophageal	PERFECT	III	yes	no	no	632	623
LP007AC_12	E	EAC083	F	baseline	esophageal	PERFECT	III	yes	yes	yes	652	93
LP007AC_13	E	EAC108	M	post-CRT	esophageal	PERFECT	III	yes	no	no	701	421
LP007AC_14	E	EAC087	M	pre-surgery	esophageal	PERFECT	II	no	no	no	756	756
LP007AC_15	E	EAC109	M	pre-surgery	esophageal	PERFECT	II	no	no	no	1212	1212
LP007AC_16	E	EAC100	F	baseline	esophageal	PERFECT	II	yes	no	no	727	564
LP007AC_17	E	EAC103	M	post-CRT	esophageal	PERFECT	III	yes	no	no	1121	496
LP007AC_18	E	EAC101	M	baseline	esophageal	PERFECT	III	no	no	no	1214	1214
LP007AC_19	E	EAC076	M	follow-up	esophageal	PERFECT	II	no	no	no	975	975
LP007AC_20	E	EAC107	M	pre-surgery	esophageal	PERFECT	III	yes	no	no	632	623
LP007AC_21	E	EAC082	M	pre-surgery	esophageal	PERFECT	III	yes	no	no	761	446
LP007AC_22	E	EAC110	M	follow-up	esophageal	PERFECT	III	yes	no	no	764	602
LP007AC_23	E	EAC086	M	post-CRT	esophageal	PERFECT	II	no	yes	no	39	39
LP007AC_24	E	EAC108	M	follow-up	esophageal	PERFECT	III	yes	no	no	701	421
LP007AC_25	E	EAC076	M	pre-surgery	esophageal	PERFECT	II	no	no	no	975	975
LP007AC_26	E	EAC098	M	pre-surgery	esophageal	PERFECT	II	no	no	no	1056	1056
LP007AC_27	E	EAC108	M	baseline	esophageal	PERFECT	III	yes	no	no	701	421
LP007AC_28	E	EAC095	M	post-CRT	esophageal	PERFECT	III	no	no	no	708	708
LP007AC_29	E	EAC082	M	post-CRT	esophageal	PERFECT	III	yes	no	no	761	446
LP007AC_30	E	EAC100	F	pre-surgery	esophageal	PERFECT	II	yes	no	no	727	564
LP007AC_31	E	EAC082	M	follow-up	esophageal	PERFECT	III	yes	no	no	761	446
LP007AC_32	E	EAC111	M	follow-up	esophageal	PERFECT	II	yes	yes	yes	486	337
LP007AC_33	E	EAC107	M	post-CRT	esophageal	PERFECT	III	yes	no	no	632	623
LP007AC_34	E	EAC104	M	follow-up	esophageal	PERFECT	III	no	no	no	874	874
LP007AC_35	E	EAC098	M	follow-up	esophageal	PERFECT	II	no	no	no	1056	1056
LP008AC_01	E	EAC092	M	pre-surgery	esophageal	PERFECT	II	no	no	no	855	855
LP008AC_02	E	EAC110	M	baseline	esophageal	PERFECT	III	yes	no	no	764	602
LP008AC_03	E	EAC078	M	follow-up	esophageal	PERFECT	III	no	no	no	850	850
LP008AC_04	E	EAC073	M	pre-surgery	esophageal	PERFECT	II	yes	yes	yes	496	490
LP008AC_05	E	EAC090	M	pre-surgery	esophageal	PERFECT	II	no	no	no	539	539
LP008AC_06	E	EAC102	F	follow-up	esophageal	PERFECT	III	no	no	no	492	492
LP008AC_07	E	EAC109	M	post-CRT	esophageal	PERFECT	II	no	no	no	1212	1212
LP008AC_08	E	EAC112	M	pre-surgery	esophageal	PERFECT	III	yes	no	no	455	434
LP008AC_09	E	EAC087	M	baseline	esophageal	PERFECT	II	no	no	no	756	756
LP008AC_10	E	EAC087	M	post-CRT	esophageal	PERFECT	II	no	no	no	756	756
LP008AC_11	E	EAC090	M	post-CRT	esophageal	PERFECT	II	no	no	no	539	539
LP008AC_12	E	EAC079	M	pre-surgery	esophageal	PERFECT	III	yes	no	no	1224	98
LP008AC_13	E	EAC097	M	post-CRT	esophageal	PERFECT	II	yes	no	no	1122	1019
LP008AC_14	E	EAC098	M	post-CRT	esophageal	PERFECT	II	no	no	no	1056	1056
LP008AC_15	E	EAC102	F	pre-surgery	esophageal	PERFECT	III	no	no	no	492	492
LP008AC_16	E	EAC112	M	baseline	esophageal	PERFECT	III	yes	no	no	455	434
LP008AC_17	E	EAC090	M	baseline	esophageal	PERFECT	II	no	no	no	539	539
LP008AC_18	E	EAC107	M	follow-up	esophageal	PERFECT	III	yes	no	no	632	623
LP008AC_19	E	EAC079	M	follow-up	esophageal	PERFECT	III	yes	no	no	1224	98
LP008AC_20	E	EAC093	M	baseline	esophageal	PERFECT	III	yes	yes	yes	651	404
LP008AC_21	E	EAC089	M	baseline	esophageal	PERFECT	III	yes	yes	yes	150	107
LP008AC_22	E	EAC112	M	post-CRT	esophageal	PERFECT	III	yes	no	no	455	434
LP008AC_23	E	EAC109	M	baseline	esophageal	PERFECT	II	no	no	no	1212	1212
LP008AC_24	E	EAC099	M	pre-surgery	esophageal	PERFECT	III	no	no	no	883	883
LP008AC_25	E	EAC111	M	pre-surgery	esophageal	PERFECT	II	yes	yes	yes	486	337
LP008AC_26	E	EAC110	M	pre-surgery	esophageal	PERFECT	III	yes	no	no	764	602
LP008AC_27	E	EAC091	M	pre-surgery	esophageal	PERFECT	II	yes	yes	yes	904	590
LP008AC_28	E	EAC105	M	follow-up	esophageal	PERFECT	II	no	no	no	812	812
LP008AC_29	E	EAC104	M	post-CRT	esophageal	PERFECT	III	no	no	no	874	874
LP008AC_30	E	EAC110	M	post-CRT	esophageal	PERFECT	III	yes	no	no	764	602
LP008AC_31	E	EAC085	M	pre-surgery	esophageal	PERFECT	III	yes	no	no	654	436
LP008AC_32	E	EAC093	M	post-CRT	esophageal	PERFECT	III	yes	yes	yes	651	404
LP008AC_33	E	EAC104	M	pre-surgery	esophageal	PERFECT	III	no	no	no	874	874
LP008AC_34	E	EAC111	M	post-CRT	esophageal	PERFECT	II	yes	yes	yes	486	337
LP008AC_35	E	EAC099	M	follow-up	esophageal	PERFECT	III	no	no	no	883	883
LP008AC_36	E	EAC111	M	baseline	esophageal	PERFECT	II	yes	yes	yes	486	337
LP008AC_37	E	EAC088	M	post-CRT	esophageal	PERFECT	II	no	no	no	968	968
LP008AC_38	E	EAC106	M	post-CRT	esophageal	PERFECT	II	no	no	no	1227	1227
LP008AC_39	E	EAC077	M	follow-up	esophageal	PERFECT	III	no	yes	no	508	508
LP008AC_40	E	EAC095	M	baseline	esophageal	PERFECT	III	no	no	no	708	708
LP008AC_41	E	EAC076	M	baseline	esophageal	PERFECT	II	no	no	no	975	975
LP008AC_42	E	EAC074	M	baseline	esophageal	PERFECT	III	yes	yes	yes	105	93
LP008AC_43	E	EAC112	M	follow-up	esophageal	PERFECT	III	yes	no	no	455	434
LP008AC_44	E	EAC105	M	baseline	esophageal	PERFECT	II	no	no	no	812	812
LP008AC_45	E	EAC075	M	post-CRT	esophageal	PERFECT	III	yes	no	no	1073	699
LP008AC_46	E	EAC099	M	baseline	esophageal	PERFECT	III	no	no	no	883	883
LP008AC_47	E	EAC092	M	baseline	esophageal	PERFECT	II	no	no	no	855	855
LP008AC_48	E	EAC077	M	pre-surgery	esophageal	PERFECT	III	no	yes	no	508	508
LP009AC_02	E	EAC108	M	pre-surgery	esophageal	PERFECT	III	yes	no	no	701	421
LP009AC_03	E	EAC094	M	follow-up	esophageal	PERFECT	II	yes	yes	yes	601	588
LP009AC_04	E	EAC075	M	baseline	esophageal	PERFECT	III	yes	no	no	1073	699
LP009AC_05	E	EAC088	M	pre-surgery	esophageal	PERFECT	II	no	no	no	968	968
LP009AC_06	E	EAC097	M	baseline	esophageal	PERFECT	II	yes	no	no	1122	1019
LP009AC_07	E	EAC105	M	pre-surgery	esophageal	PERFECT	II	no	no	no	812	812
LP009AC_08	E	EAC096	F	baseline	esophageal	PERFECT	II	yes	yes	yes	534	513
LP009AC_09	E	EAC078	M	baseline	esophageal	PERFECT	III	no	no	no	850	850
LP009AC_10	E	EAC106	M	baseline	esophageal	PERFECT	II	no	no	no	1227	1227
LP009AC_11	E	EAC109	M	follow-up	esophageal	PERFECT	II	no	no	no	1212	1212
LP0025_03_L003	L	A03	NA	NA	control	LBC_lung	NA	NA	NA	NA	NA	NA
LP0025_05_L003	L	LUN002	M	NA	lung_cancer	LBC_lung	IV	NA	NA	NA	NA	NA
LP0025_06_L003	L	LUN003	F	NA	lung_cancer	LBC_lung	IV	NA	NA	NA	NA	NA
LP0025_10_L003	L	LUN004	M	NA	lung_cancer	LBC_lung	IV	NA	NA	NA	NA	NA
LP0025_11_L003	L	LUN005	F	NA	lung_cancer	LBC_lung	IV	NA	NA	NA	NA	NA
LP0025_12_L003	L	LUN006	F	NA	lung_cancer	LBC_lung	IV	NA	NA	NA	NA	NA
LP0025_15_L003	L	LUN007	M	NA	lung_cancer	LBC_lung	IV	NA	NA	NA	NA	NA
LP0025_17_L003	L	A06	M	NA	lung_cancer	LBC_lung	IV	NA	NA	NA	NA	NA
LP0025_20_L003	L	LUN010	M	NA	nodule	LBC_lung	N	NA	NA	NA	NA	NA
LP0025_24_L003	L	A11	F	NA	lung_cancer	LBC_lung	IV	NA	NA	NA	NA	NA
LP0026_02_L003	L	LUN012	F	NA	lung_cancer	LBC_lung	III	NA	NA	NA	NA	NA
LP0026_05_L003	L	LUN013	M	NA	lung_cancer	LBC_lung	IV	NA	NA	NA	NA	NA
LP0026_07_L003	L	LUN014	F	NA	lung_cancer	LBC_lung	IV	NA	NA	NA	NA	NA
LP0026_08_L003	L	LUN015	M	NA	lung_cancer	LBC_lung	IV	NA	NA	NA	NA	NA
LP0026_09_L003	L	LUN016	M	NA	lung_cancer	LBC_lung	IV	NA	NA	NA	NA	NA
LP0026_10_L003	L	A07	F	NA	lung_cancer	LBC_lung	III	NA	NA	NA	NA	NA
LP0026_11_L003	L	LUN013	M	NA	lung_cancer	LBC_lung	IV	NA	NA	NA	NA	NA
LP0026_14_L003	L	LUN017	F	NA	lung_cancer	LBC_lung	IV	NA	NA	NA	NA	NA
LP0026_15_L003	L	LUN018	M	NA	lung_cancer	LBC_lung	IV	NA	NA	NA	NA	NA
LP0026_16_L003	L	LUN019	F	NA	lung_cancer	LBC_lung	IV	NA	NA	NA	NA	NA
LP0026_18_L003	L	LUN020	F	NA	lung_cancer	LBC_lung	IV	NA	NA	NA	NA	NA
LP0026_19_L003	L	LUN021	F	NA	lung_cancer	LBC_lung	IV	NA	NA	NA	NA	NA
LP0026_20_L003	L	LUN022	M	NA	lung_cancer	LBC_lung	I-II	NA	NA	NA	NA	NA
LP0026_22_L003	L	LUN023	F	NA	lung_cancer	LBC_lung	IV	NA	NA	NA	NA	NA
LP0026_23_L003	L	LUN024	F	NA	lung_cancer	LBC_lung	IV	NA	NA	NA	NA	NA
LP0026_24_L003	L	LUN025	M	NA	lung_cancer	LBC_lung	III	NA	NA	NA	NA	NA
LP0026_25_L003	L	LUN026	F	NA	lung_cancer	LBC_lung	IV	NA	NA	NA	NA	NA
LP0026_31_L003	L	LUN027	M	NA	nodule	LBC_lung	N	NA	NA	NA	NA	NA
LP0026_32_L003	L	LUN028	F	NA	lung_cancer	LBC_lung	IV	NA	NA	NA	NA	NA
LP0026_39_L003	L	LUN029	F	NA	nodule	LBC_lung	N	NA	NA	NA	NA	NA
LP0026_41_L003	L	LUN030	F	NA	lung_cancer	LBC_lung	III	NA	NA	NA	NA	NA
LP0026_43_L003	L	LUN031	M	NA	lung_cancer	LBC_lung	III	NA	NA	NA	NA	NA
LP0027_02_L003	L	LUN032	M	NA	lung_cancer	LBC_lung	I-II	NA	NA	NA	NA	NA
LP0027_05_L003	L	LUN033	M	NA	lung_cancer	LBC_lung	III	NA	NA	NA	NA	NA
LP0027_06_L003	L	LUN034	M	NA	lung_cancer	LBC_lung	I-II	NA	NA	NA	NA	NA
LP0027_25_L003	L	LUN035	F	NA	lung_cancer	LBC_lung	IV	NA	NA	NA	NA	NA
LP0027_26_L003	L	LUN036	F	NA	lung_cancer	LBC_lung	IV	NA	NA	NA	NA	NA
LP0027_32_L003	L	LUN037	F	NA	lung_cancer	LBC_lung	III	NA	NA	NA	NA	NA
LP0027_33_L003	L	LUN038	M	NA	lung_cancer	LBC_lung	IV	NA	NA	NA	NA	NA
LP0027_35_L003	L	LUN039	M	NA	lung_cancer	LBC_lung	IV	NA	NA	NA	NA	NA
LP0027_39_L003	L	LUN040	M	NA	lung_cancer	LBC_lung	IV	NA	NA	NA	NA	NA
LP0028_04_L003	L	LUN041	F	NA	lung_cancer	LBC_lung	III	NA	NA	NA	NA	NA
LP0029_01_L003	L	LUN042	M	NA	lung_cancer	LBC_lung	I-II	NA	NA	NA	NA	NA
LP0025_01_L004	L	A01	NA	NA	control	LBC_lung	NA	NA	NA	NA	NA	NA
LP0025_04_L004	L	A04	NA	NA	control	LBC_lung	NA	NA	NA	NA	NA	NA
LP0025_07_L004	L	LUN071	NA	NA	control	LBC_lung	NA	NA	NA	NA	NA	NA
LP0025_08_L004	L	A05	NA	NA	control	LBC_lung	NA	NA	NA	NA	NA	NA
LP0025_21_L004	L	A08	F	NA	lung_cancer	LBC_lung	I-II	NA	NA	NA	NA	NA
LP0027_08_L004	L	LUN009	F	NA	lung_cancer	LBC_lung	III	NA	NA	NA	NA	NA
LP0027_10_L004	L	LUN080	M	NA	lung_cancer	LBC_lung	I-II	NA	NA	NA	NA	NA
LP0027_18_L004	L	LUN081	M	NA	lung_cancer	LBC_lung	I-II	NA	NA	NA	NA	NA
LP0027_31_L004	L	LUN082	M	NA	lung_cancer	LBC_lung	IV	NA	NA	NA	NA	NA
LP0027_40_L004	L	LUN079	F	NA	lung_cancer	LBC_lung	IV	NA	NA	NA	NA	NA
LP0028_01_L004	L	LUN060	M	NA	lung_cancer	LBC_lung	III	NA	NA	NA	NA	NA
LP0028_02_L004	L	LUN059	M	NA	lung_cancer	LBC_lung	III	NA	NA	NA	NA	NA
LP0028_03_L004	L	LUN047	F	NA	lung_cancer	LBC_lung	IV	NA	NA	NA	NA	NA
LP0028_05_L004	L	LUN048	F	NA	lung_cancer	LBC_lung	IV	NA	NA	NA	NA	NA
LP0028_06_L004	L	LUN046	F	NA	lung_cancer	LBC_lung	IV	NA	NA	NA	NA	NA
LP0028_07_L004	L	LUN061	M	NA	lung_cancer	LBC_lung	IV	NA	NA	NA	NA	NA
LP0028_08_L004	L	LUN062	M	NA	nodule	LBC_lung	N	NA	NA	NA	NA	NA
LP0028_09_L004	L	LUN072	NA	NA	lung_cancer	LBC_lung	IV	NA	NA	NA	NA	NA
LP0028_10_L004	L	LUN065	M	NA	nodule	LBC_lung	N	NA	NA	NA	NA	NA
LP0028_11_L004	L	LUN053	F	NA	lung_cancer	LBC_lung	III	NA	NA	NA	NA	NA
LP0028_12_L004	L	LUN058	F	NA	lung_cancer	LBC_lung	III	NA	NA	NA	NA	NA
LP0028_13_L004	L	LUN055	M	NA	lung_cancer	LBC_lung	I-II	NA	NA	NA	NA	NA
LP0028_14_L004	L	LUN045	M	NA	lung_cancer	LBC_lung	III	NA	NA	NA	NA	NA
LP0028_15_L004	L	LUN052	F	NA	nodule	LBC_lung	N	NA	NA	NA	NA	NA
LP0028_16_L004	L	LUN049	F	NA	lung_cancer	LBC_lung	III	NA	NA	NA	NA	NA
LP0028_17_L004	L	LUN068	M	NA	lung_cancer	LBC_lung	I-II	NA	NA	NA	NA	NA
LP0028_18_L004	L	LUN050	M	NA	lung_cancer	LBC_lung	III	NA	NA	NA	NA	NA
LP0028_19_L004	L	LUN066	F	NA	nodule	LBC_lung	N	NA	NA	NA	NA	NA
LP0028_20_L004	L	LUN067	M	NA	nodule	LBC_lung	N	NA	NA	NA	NA	NA
LP0028_21_L004	L	LUN064	F	NA	nodule	LBC_lung	N	NA	NA	NA	NA	NA
LP0028_22_L004	L	LUN028	F	NA	lung_cancer	LBC_lung	IV	NA	NA	NA	NA	NA
LP0028_23_L004	L	LUN057	F	NA	lung_cancer	LBC_lung	IV	NA	NA	NA	NA	NA
LP0028_24_L004	L	LUN051	M	NA	lung_cancer	LBC_lung	III	NA	NA	NA	NA	NA
LP0025_02_L004	L	A02	NA	NA	control	LBC_lung	NA	NA	NA	NA	NA	NA
LP0026_03_L004	L	A09	F	NA	lung_cancer	LBC_lung	III	NA	NA	NA	NA	NA
LP0026_12_L004	L	A10	M	NA	lung_cancer	LBC_lung	IV	NA	NA	NA	NA	NA
LP0026_21_L004	L	LUN087	F	NA	lung_cancer	LBC_lung	I-II	NA	NA	NA	NA	NA
LP0026_26_L004	L	LUN101	F	NA	lung_cancer	LBC_lung	IV	NA	NA	NA	NA	NA
LP0026_27_L004	L	LUN088	M	NA	lung_cancer	LBC_lung	IV	NA	NA	NA	NA	NA
LP0026_28_L004	L	LUN107	M	NA	lung_cancer	LBC_lung	III	NA	NA	NA	NA	NA
LP0026_29_L004	L	LUN096	M	NA	lung_cancer	LBC_lung	IV	NA	NA	NA	NA	NA
LP0026_30_L004	L	LUN110	M	NA	lung_cancer	LBC_lung	IV	NA	NA	NA	NA	NA
LP0026_33_L004	L	LUN091	M	NA	lung_cancer	LBC_lung	IV	NA	NA	NA	NA	NA
LP0026_34_L004	L	LUN098	M	NA	lung_cancer	LBC_lung	IV	NA	NA	NA	NA	NA
LP0026_35_L004	L	LUN090	F	NA	lung_cancer	LBC_lung	IV	NA	NA	NA	NA	NA
LP0026_36_L004	L	LUN103	F	NA	lung_cancer	LBC_lung	IV	NA	NA	NA	NA	NA
LP0026_37_L004	L	LUN006	F	NA	lung_cancer	LBC_lung	IV	NA	NA	NA	NA	NA
LP0026_38_L004	L	LUN112	M	NA	lung_cancer	LBC_lung	IV	NA	NA	NA	NA	NA
LP0026_40_L004	L	LUN099	F	NA	lung_cancer	LBC_lung	IV	NA	NA	NA	NA	NA
LP0026_42_L004	L	LUN079	F	NA	lung_cancer	LBC_lung	IV	NA	NA	NA	NA	NA
LP0026_44_L004	L	LUN104	M	NA	lung_cancer	LBC_lung	IV	NA	NA	NA	NA	NA
LP0026_45_L004	L	LUN102	F	NA	lung_cancer	LBC_lung	IV	NA	NA	NA	NA	NA
LP0026_46_L004	L	LUN113	M	NA	lung_cancer	LBC_lung	IV	NA	NA	NA	NA	NA
LP0026_47_L004	L	LUN123	M	NA	lung_cancer	LBC_lung	IV	NA	NA	NA	NA	NA
LP0027_01_L004	L	LUN108	F	NA	lung_cancer	LBC_lung	III	NA	NA	NA	NA	NA
LP0027_03_L004	L	LUN119	M	NA	lung_cancer	LBC_lung	IV	NA	NA	NA	NA	NA
LP0027_04_L004	L	LUN093	M	NA	lung_cancer	LBC_lung	IV	NA	NA	NA	NA	NA
LP0027_07_L004	L	LUN105	M	NA	nodule	LBC_lung	N	NA	NA	NA	NA	NA
LP0027_09_L004	L	LUN111	F	NA	lung_cancer	LBC_lung	I-II	NA	NA	NA	NA	NA
LP0027_11_L004	L	LUN095	F	NA	lung_cancer	LBC_lung	I-II	NA	NA	NA	NA	NA
LP0027_12_L004	L	LUN100	M	NA	lung_cancer	LBC_lung	III	NA	NA	NA	NA	NA
LP0027_13_L004	L	LUN106	M	NA	lung_cancer	LBC_lung	IV	NA	NA	NA	NA	NA
LP0027_14_L004	L	LUN126	F	NA	lung_cancer	LBC_lung	I-II	NA	NA	NA	NA	NA
LP0027_15_L004	L	LUN116	M	NA	lung_cancer	LBC_lung	I-II	NA	NA	NA	NA	NA
LP0027_16_L004	L	LUN122	F	NA	lung_cancer	LBC_lung	III	NA	NA	NA	NA	NA
LP0027_17_L004	L	LUN092	M	NA	lung_cancer	LBC_lung	IV	NA	NA	NA	NA	NA
LP0027_19_L004	L	LUN089	M	NA	lung_cancer	LBC_lung	III	NA	NA	NA	NA	NA
LP0027_20_L004	L	LUN109	M	NA	lung_cancer	LBC_lung	III	NA	NA	NA	NA	NA
LP0027_21_L004	L	LUN120	M	NA	lung_cancer	LBC_lung	III	NA	NA	NA	NA	NA
LP0027_22_L004	L	LUN097	F	NA	lung_cancer	LBC_lung	IV	NA	NA	NA	NA	NA
LP0027_23_L004	L	LUN121	F	NA	lung_cancer	LBC_lung	IV	NA	NA	NA	NA	NA
LP0027_24_L004	L	LUN127	M	NA	lung_cancer	LBC_lung	IV	NA	NA	NA	NA	NA
LP0027_27_L004	L	LUN124	M	NA	lung_cancer	LBC_lung	IV	NA	NA	NA	NA	NA
LP0027_28_L004	L	LUN094	M	NA	lung_cancer	LBC_lung	IV	NA	NA	NA	NA	NA
LP0027_29_L004	L	LUN115	M	NA	lung_cancer	LBC_lung	IV	NA	NA	NA	NA	NA
LP0027_30_L004	L	LUN125	F	NA	lung_cancer	LBC_lung	IV	NA	NA	NA	NA	NA
LP0027_34_L004	L	LUN118	M	NA	lung_cancer	LBC_lung	III	NA	NA	NA	NA	NA
LP0027_36_L004	L	LUN100	M	NA	lung_cancer	LBC_lung	III	NA	NA	NA	NA	NA
LP0027_37_L004	L	LUN117	F	NA	lung_cancer	LBC_lung	IV	NA	NA	NA	NA	NA
LP0027_38_L004	L	LUN114	F	NA	lung_cancer	LBC_lung	IV	NA	NA	NA	NA	NA
