## Supplementary Table 4 for "Genome-wide cell-free DNA termini in patients with cancer"

### Sheet: Sheet1
Bases	LogFC	P-value
A-A	0.024916303794914	1.36E-07
A-C	0.022833530261056	0.000684474123342
A-G	-0.003793253939932	2.85E-06
A-T	0.020740785668239	0.008085942134266
C-A	-0.005681044242345	0.013967257168842
C-C	-0.002535595607302	0.076101513243614
C-G	-0.075924082360788	1.68E-15
C-T	-0.003732627769244	5.90E-06
G-A	0.030458275177843	1.05E-14
G-C	-0.009344690669012	0.344009941048533
G-G	-0.003343787751503	0.077412260230863
G-T	0.024923135032912	0.000506057493993
T-A	0.010091067668742	0.212488980354579
T-C	0.029823539894748	7.42E-15
T-G	-0.005570901144501	0.014151885260432
T-T	0.025039511708358	1.72E-07
