## Supplementary Table 5 for "Genome-wide cell-free DNA termini in patients with cancer"

### Sheet: Sheet1
Bases	LogFC	P-value
CGA	-5.404655e-02	2.385686e-20
CGC	-5.373723e-02	2.538853e-15
CGG	-4.924600e-02	6.475183e-16
CCC	-4.878383e-02	1.872059e-21
CCG	-4.579483e-02	2.605369e-10
CGT	-4.179912e-02	7.591365e-21
CCA	-4.171151e-02	6.388684e-21
CCT	-3.442947e-02	3.898766e-23
CAC	-3.046729e-02	3.655362e-15
TGC	-2.084029e-02	2.370983e-11
AGC	-2.060991e-02	3.514867e-17
GGC	-2.050109e-02	6.759390e-10
CTC	-1.977189e-02	8.772076e-08
CAG	-1.666876e-02	9.108979e-08
TGG	-1.658945e-02	2.406033e-03
CTG	-1.565741e-02	5.937588e-05
CAA	-1.335815e-02	2.370958e-08
TCC	-1.250805e-02	3.937761e-06
CAT	-8.425412e-03	5.576200e-06
GCC	-7.539658e-03	1.084245e-01
CTT	-6.746409e-03	1.786931e-06
CTA	-2.325439e-03	7.064444e-02
GCG	-2.115972e-03	6.068092e-01
TGA	-2.029652e-03	6.532712e-02
ACC	-5.210573e-05	9.156666e-03
TGT	2.047066e-04	3.228841e-03
GCA	6.106963e-04	2.212624e-01
GCT	9.124678e-04	9.234389e-01
ATC	1.231978e-03	6.375030e-03
GGA	2.144290e-03	1.678979e-01
AGT	4.370784e-03	5.082366e-03
GAC	6.856151e-03	8.396232e-02
TCT	7.660095e-03	3.166322e-01
TAC	9.386440e-03	5.661210e-01
AAC	9.966146e-03	9.207296e-01
GTC	1.062405e-02	7.635526e-01
GGT	1.400940e-02	9.714217e-01
AGA	1.414304e-02	7.593516e-02
TTC	1.428213e-02	1.373063e-01
AGG	1.680052e-02	1.337607e-03
GTT	1.702390e-02	3.204949e-01
ACA	1.994497e-02	1.358920e-03
ACT	2.039878e-02	3.036216e-01
TCA	2.236369e-02	7.876280e-03
TAT	2.264220e-02	3.592541e-02
ATT	2.283508e-02	4.060578e-03
TCG	2.309674e-02	1.079446e-02
TAG	2.371873e-02	8.115852e-04
TTA	2.482247e-02	5.980780e-06
TAA	2.962562e-02	7.382339e-04
GTG	3.327021e-02	1.191064e-05
TTG	3.484516e-02	5.059043e-06
GGG	3.923864e-02	3.043948e-03
TTT	4.073853e-02	1.696169e-11
ATG	4.116257e-02	4.226561e-17
ACG	4.169526e-02	1.953372e-10
AAG	4.319484e-02	4.463998e-13
GAT	4.595086e-02	2.394263e-05
AAT	5.282250e-02	4.628770e-09
AAA	5.283079e-02	1.640852e-17
GAA	5.323716e-02	5.720164e-09
ATA	5.592387e-02	2.538853e-15
GTA	7.771836e-02	3.037502e-11
GAG	8.314571e-02	1.075610e-11
