## Supplementary Table 6 for "Genome-wide cell-free DNA termini in patients with cancer"

### Sheet: Sheet1
Bases	Correlation coefficient	P-value
ACC	-0.594359	1.29e-12
ACA	-0.563362	3.11e-11
TCT	-0.549293	1.19e-10
GAC	-0.516491	2.14e-09
TAT	-0.513073	2.84e-09
CCT	-0.509402	3.84e-09
CCA	-0.493040	1.41e-08
ACT	-0.482422	3.17e-08
GCA	-0.461005	1.49e-07
CAT	-0.444628	4.56e-07
CGT	-0.428824	1.27e-06
GGA	-0.420913	2.07e-06
CTT	-0.416549	2.71e-06
GGT	-0.412023	3.56e-06
TGT	-0.410062	4.00e-06
CCC	-0.387184	1.48e-05
AAC	-0.362699	5.43e-05
TAC	-0.347658	0.00011
GCC	-0.319912	0.00041
GGC	-0.289827	0.00146
GAT	-0.285821	0.00170
GCT	-0.254210	0.00547
CAA	-0.237303	0.00967
CAC	-0.230703	0.01196
GTT	-0.216624	0.01847
AAT	-0.202964	0.02750
CGA	-0.195955	0.03345
TCA	-0.167529	0.06979
GAA	-0.150984	0.10268
AAA	-0.149939	0.10510
TTT	-0.085881	0.35513
CGC	-0.084570	0.36255
TGC	-0.074862	0.42043
TCC	-0.062959	0.49821
ATT	-0.061023	0.51154
TAA	-0.050369	0.58805
GGG	-0.035786	0.70045
CTA	-0.019993	0.82985
AGT	-0.017896	0.84747
GTA	-0.004284	0.96328
GTC	0.062060	0.50438
AAG	0.074015	0.42572
ATA	0.113463	0.22119
CGG	0.114512	0.21693
GAG	0.131962	0.15431
TAG	0.132989	0.15111
TGA	0.190487	0.03881
AGC	0.212584	0.02082
CTG	0.251671	0.00598
TTA	0.293947	0.00123
GTG	0.364477	4.96e-05
CTC	0.372933	3.20e-05
CAG	0.417871	2.50e-06
AGA	0.429109	1.24e-06
GCG	0.441753	5.51e-07
TGG	0.462090	1.38e-07
TTG	0.476104	5.06e-08
CCG	0.482415	3.17e-08
ATC	0.482977	3.04e-08
ATG	0.510757	3.44e-09
AGG	0.595630	1.12e-12
TCG	0.656865	6.64e-16
ACG	0.675339	4.96e-17
TTC	0.692603	3.69e-18
