## Supplementary Table 7 for "Genome-wide cell-free DNA termini in patients with cancer"

### Sheet: Sheet1
Bases	Correlation coefficient	P-value
CCT	-0.601663	0
ACC	-0.539190	0
GAC	-0.532000	0
CCA	-0.524376	0
GGT	-0.491388	0
CCC	-0.485367	0
TCT	-0.464961	0
GGC	-0.445313	0
ACA	-0.442183	0
ACT	-0.441174	0
CGT	-0.406275	8.11e-14
CAT	-0.377232	7.63e-12
GGA	-0.376865	8.03e-12
TAT	-0.347816	3.49e-10
GAT	-0.346858	3.93e-10
AAC	-0.344795	5.05e-10
CTT	-0.311463	2.27e-08
TGT	-0.308336	3.18e-08
TAC	-0.294594	1.32e-07
AAT	-0.257079	4.56e-06
CAC	-0.243722	1.42e-05
TCC	-0.235027	2.89e-05
GCA	-0.221697	8.15e-05
CGA	-0.214016	0.000144
AGT	-0.205523	0.000265
GCC	-0.176300	0.001796
GGG	-0.174514	0.002002
GAA	-0.156239	0.005725
GCT	-0.145439	0.010154
CGC	-0.139116	0.013974
TGC	-0.124123	0.028426
GTT	-0.100756	0.075566
ATT	-0.097899	0.084267
TCA	-0.080736	0.154751
AGC	-0.068856	0.225069
CAA	-0.061441	0.279119
AAA	-0.005918	0.917039
GTA	0.036863	0.516298
GAG	0.068068	0.230435
CGG	0.072070	0.204123
AAG	0.091913	0.105119
GTC	0.101853	0.072424
TTT	0.135671	0.016547
TAA	0.137590	0.015068
TAG	0.188469	0.000837
CTA	0.225846	5.94e-05
TGA	0.264972	2.26e-06
GTG	0.299637	7.90e-08
CTG	0.328290	3.52e-09
ATA	0.334095	1.80e-09
CTC	0.337255	1.24e-09
TGG	0.343659	5.79e-10
CAG	0.359680	7.90e-11
GCG	0.366976	3.06e-11
AGA	0.413429	1.70e-14
AGG	0.414028	1.45e-14
ATC	0.416277	7.18e-15
CCG	0.416909	5.65e-15
TCG	0.474308	0
TTA	0.494754	0
ACG	0.527267	0
TTG	0.528972	0
TTC	0.604711	0
ATG	0.614008	0
