## Supplementary Table 8 for "Genome-wide cell-free DNA termini in patients with cancer"

### Sheet: SCNA-TF
Base	Correlation coefficient	P-value	Cancer type
GGA	-0.827273	1.46E-06	Br
GGT	-0.674026	0.001092	Br
GGC	-0.659740	0.001498	Br
TCT	-0.611688	0.003883	Br
CCT	-0.609091	0.004072	Br
ACC	-0.607792	0.004169	Br
ACA	-0.577922	0.006993	Br
GAC	-0.576623	0.007145	Br
CCA	-0.551948	0.010593	Br
CCC	-0.523377	0.016186	Br
ACT	-0.509091	0.019775	Br
TAT	-0.480519	0.028892	Br
CGT	-0.472727	0.031889	Br
GGG	-0.445455	0.044388	Br
GCC	-0.431169	0.052324	Br
CGA	-0.416883	0.061327	Br
TGT	-0.409091	0.066720	Br
TAC	-0.367532	0.101877	Br
GCT	-0.357143	0.112506	Br
GCA	-0.345455	0.125419	Br
AAC	-0.344156	0.126917	Br
CAT	-0.319481	0.157933	Br
CGC	-0.312987	0.166921	Br
CAC	-0.259740	0.254407	Br
CTT	-0.224675	0.325966	Br
TCC	-0.219481	0.337520	Br
TGC	-0.175325	0.445427	Br
CGG	-0.141558	0.538989	Br
GAT	-0.092208	0.690377	Br
ATT	-0.076623	0.741110	Br
AGC	-0.044156	0.850045	Br
TAA	0.006494	0.979746	Br
CAA	0.012987	0.957256	Br
TCA	0.019481	0.934798	Br
GAG	0.031169	0.894508	Br
AAT	0.050649	0.827972	Br
GAA	0.089610	0.698749	Br
TGA	0.144156	0.531478	Br
GTA	0.157143	0.494688	Br
AGT	0.177922	0.438612	Br
TAG	0.183117	0.425153	Br
GTT	0.185714	0.418509	Br
CTA	0.201299	0.379875	Br
GTC	0.223377	0.328832	Br
CCG	0.245455	0.282206	Br
CTG	0.248052	0.277013	Br
CTC	0.267532	0.240027	Br
ATA	0.268831	0.237684	Br
AAG	0.284416	0.210748	Br
AAA	0.288312	0.204353	Br
TGG	0.345455	0.125419	Br
TTT	0.350649	0.119552	Br
CAG	0.409091	0.066720	Br
AGA	0.433766	0.050804	Br
GCG	0.442857	0.045755	Br
GTG	0.458442	0.038027	Br
ATC	0.476623	0.030361	Br
AGG	0.490909	0.025251	Br
TTA	0.529870	0.014741	Br
TTG	0.587013	0.006003	Br
TCG	0.587013	0.006003	Br
ATG	0.628571	0.002827	Br
ACG	0.700000	0.000586	Br
TTC	0.703896	0.000531	Br
GCA	-0.772727	0.008062	Es
GCC	-0.736364	0.013375	Es
GGC	-0.681818	0.025476	Es
GGT	-0.636364	0.040386	Es
GCT	-0.618182	0.047817	Es
CCT	-0.609091	0.051878	Es
GAC	-0.609091	0.051878	Es
GTC	-0.563636	0.075939	Es
CCC	-0.518182	0.106918	Es
ACC	-0.481818	0.137219	Es
GGG	-0.445455	0.172787	Es
CCA	-0.436364	0.182532	Es
CGA	-0.418182	0.203068	Es
CTT	-0.372727	0.260598	Es
GAT	-0.372727	0.260598	Es
CGT	-0.372727	0.260598	Es
GGA	-0.363636	0.273173	Es
ACT	-0.354545	0.286103	Es
GCG	-0.354545	0.286103	Es
CAC	-0.336364	0.313026	Es
CGG	-0.290909	0.386435	Es
ATT	-0.281818	0.402136	Es
CGC	-0.281818	0.402136	Es
CAT	-0.254545	0.451197	Es
GTG	-0.245455	0.468184	Es
TTT	-0.163636	0.633870	Es
CTC	-0.145455	0.673423	Es
GTA	-0.090909	0.796592	Es
GTT	-0.054545	0.881472	Es
CCG	-0.027273	0.945984	Es
ACA	-0.009091	0.989190	Es
CAA	0.009091	0.989190	Es
TCT	0.009091	0.989190	Es
GAG	0.009091	0.989190	Es
CTG	0.018182	0.967576	Es
TGT	0.090909	0.796592	Es
AGC	0.127273	0.713791	Es
GAA	0.181818	0.595219	Es
TGC	0.227273	0.503067	Es
CTA	0.227273	0.503067	Es
AGT	0.236364	0.485476	Es
AAC	0.245455	0.468184	Es
CAG	0.254545	0.451197	Es
TCC	0.309091	0.356040	Es
ATC	0.318182	0.341355	Es
TAT	0.336364	0.313026	Es
AAT	0.345455	0.299388	Es
ATA	0.354545	0.286103	Es
TTA	0.418182	0.203068	Es
TGG	0.445455	0.172787	Es
ACG	0.472727	0.145606	Es
TTC	0.536364	0.093642	Es
AGG	0.545455	0.087453	Es
TAC	0.572727	0.070601	Es
ATG	0.581818	0.065533	Es
TCG	0.581818	0.065533	Es
TGA	0.590909	0.060728	Es
AGA	0.618182	0.047817	Es
TTG	0.636364	0.040386	Es
TCA	0.681818	0.025476	Es
AAA	0.745455	0.011866	Es
TAG	0.754545	0.010482	Es
TAA	0.790909	0.006061	Es
AAG	0.818182	0.003734	Es
CGT	-0.485083	0.000978	Lu
ACC	-0.454226	0.002216	Lu
TCT	-0.451277	0.002387	Lu
CCT	-0.445075	0.002785	Lu
CCA	-0.428210	0.004175	Lu
TGT	-0.411572	0.006106	Lu
GCA	-0.387295	0.010293	Lu
CCC	-0.386614	0.010439	Lu
GGC	-0.375799	0.013012	Lu
CGA	-0.373757	0.013554	Lu
GAC	-0.373682	0.013574	Lu
CAT	-0.333750	0.028728	Lu
ACA	-0.330725	0.030299	Lu
CGC	-0.326262	0.032743	Lu
TAT	-0.321952	0.035258	Lu
GGT	-0.319985	0.036456	Lu
GGA	-0.312120	0.041589	Lu
TAC	-0.293364	0.056227	Lu
GCC	-0.291851	0.057567	Lu
CGG	-0.288675	0.060467	Lu
CTT	-0.284515	0.064438	Lu
TGC	-0.245340	0.112799	Lu
GCT	-0.225071	0.146754	Lu
TCC	-0.222197	0.152120	Lu
CAC	-0.221970	0.152550	Lu
CAA	-0.212517	0.171253	Lu
ACT	-0.205030	0.187198	Lu
AAC	-0.144148	0.356414	Lu
CTA	-0.142485	0.362051	Lu
GAT	-0.088864	0.570938	Lu
TCA	-0.083040	0.596526	Lu
GTT	-0.082587	0.598541	Lu
GGG	-0.062469	0.690662	Lu
AGT	-0.056948	0.716809	Lu
TGA	0.007865	0.960076	Lu
AGC	0.028512	0.855980	Lu
TAG	0.045680	0.771153	Lu
AAT	0.048932	0.755345	Lu
GAA	0.060427	0.700293	Lu
TAA	0.100435	0.521644	Lu
CTG	0.119418	0.445621	Lu
ATT	0.127056	0.416843	Lu
CAG	0.139006	0.374009	Lu
TTT	0.177198	0.255643	Lu
AAG	0.204273	0.188865	Lu
TGG	0.208130	0.180471	Lu
CTC	0.217584	0.161033	Lu
GTA	0.227340	0.142617	Lu
GAG	0.238382	0.123707	Lu
ATA	0.243600	0.115455	Lu
AAA	0.257365	0.095689	Lu
CCG	0.280507	0.068458	Lu
TTA	0.303649	0.047759	Lu
GCG	0.329061	0.031192	Lu
GTC	0.344716	0.023591	Lu
TTG	0.361657	0.017175	Lu
AGA	0.367707	0.015274	Lu
AGG	0.422840	0.004730	Lu
ATC	0.438722	0.003251	Lu
TCG	0.444546	0.002821	Lu
GTG	0.451126	0.002396	Lu
ACG	0.488562	0.000887	Lu
ATG	0.516696	0.000389	Lu
TTC	0.533183	0.000232	Lu
CCT	-0.804444	2.56E-06	other
CCA	-0.779145	5.54E-06	other
TCT	-0.763419	1.03E-05	other
TGT	-0.669744	0.000260	other
CAT	-0.666325	0.000286	other
CTT	-0.651282	0.000429	other
CCC	-0.641026	0.000560	other
CGT	-0.632821	0.000687	other
ACC	-0.617778	0.000987	other
TCC	-0.588376	0.001906	other
TAC	-0.584274	0.002080	other
GCC	-0.531624	0.005831	other
CGA	-0.515214	0.007804	other
GGC	-0.507009	0.008985	other
GAC	-0.505641	0.009196	other
GCA	-0.504957	0.009303	other
TGC	-0.502222	0.009741	other
GGA	-0.501538	0.009853	other
ACA	-0.498803	0.010313	other
TAT	-0.495385	0.010913	other
CAC	-0.493333	0.011287	other
GGT	-0.455043	0.020500	other
GCT	-0.450256	0.021997	other
CAA	-0.425641	0.031189	other
CGC	-0.392137	0.048484	other
AAC	-0.374359	0.060364	other
ACT	-0.349744	0.080464	other
TCA	-0.293675	0.145172	other
GTT	-0.244444	0.227812	other
AGC	-0.204786	0.314110	other
CGG	-0.176068	0.387891	other
AGT	-0.100171	0.625116	other
GAT	-0.080342	0.695573	other
AAT	-0.014017	0.946730	other
TGA	0.053675	0.794325	other
TAA	0.083077	0.685688	other
CTA	0.116581	0.569149	other
GTC	0.136410	0.504746	other
CCG	0.140513	0.491895	other
TTT	0.151453	0.458463	other
CTC	0.171282	0.401094	other
GGG	0.174017	0.393518	other
CTG	0.222564	0.273186	other
GAA	0.282051	0.162349	other
AAA	0.333333	0.096500	other
GTA	0.356581	0.074425	other
TAG	0.359316	0.072110	other
CAG	0.402393	0.042528	other
ATT	0.443419	0.024291	other
TTA	0.447521	0.022892	other
TGG	0.503590	0.009520	other
GTG	0.505641	0.009196	other
GCG	0.515214	0.007804	other
ATA	0.544615	0.004586	other
AGA	0.554188	0.003820	other
AAG	0.554188	0.003820	other
TTG	0.566496	0.002998	other
GAG	0.630769	0.000723	other
TTC	0.668376	0.000270	other
ATC	0.763419	1.03E-05	other
ATG	0.781197	5.13E-06	other
AGG	0.797607	3.01E-06	other
TCG	0.834530	1.93E-06	other
ACG	0.885128	1.71E-06	other
GGA	-0.664216	0.004616	Ov
ACT	-0.620098	0.009352	Ov
ACC	-0.487745	0.049045	Ov
GGT	-0.475490	0.055687	Ov
ATA	-0.468137	0.059989	Ov
GTA	-0.387255	0.125504	Ov
CTA	-0.355392	0.161862	Ov
TTA	-0.355392	0.161862	Ov
GAT	-0.338235	0.184211	Ov
CCT	-0.333333	0.190965	Ov
GAC	-0.333333	0.190965	Ov
ACA	-0.318627	0.212229	Ov
GCA	-0.318627	0.212229	Ov
CTT	-0.311275	0.223431	Ov
GGG	-0.284314	0.267804	Ov
AGT	-0.284314	0.267804	Ov
CCA	-0.281863	0.272097	Ov
AGA	-0.257353	0.317404	Ov
GTT	-0.247549	0.336734	Ov
GAA	-0.232843	0.367008	Ov
CCC	-0.225490	0.382715	Ov
CAA	-0.181373	0.484634	Ov
GGC	-0.176471	0.496736	Ov
GCT	-0.156863	0.546591	Ov
CAG	-0.134804	0.605275	Ov
CGT	-0.098039	0.708396	Ov
CAT	-0.093137	0.722578	Ov
GCC	-0.063725	0.809389	Ov
CTG	-0.056373	0.831480	Ov
TCT	-0.051471	0.846278	Ov
AAG	-0.034314	0.898436	Ov
TAT	0.014706	0.958535	Ov
TGA	0.053922	0.838873	Ov
GTC	0.058824	0.824102	Ov
TGT	0.063725	0.809389	Ov
TAA	0.063725	0.809389	Ov
GAG	0.078431	0.765642	Ov
TAG	0.095588	0.715476	Ov
AAC	0.105392	0.687298	Ov
GTG	0.115196	0.659518	Ov
ATT	0.117647	0.652639	Ov
AAT	0.120098	0.645787	Ov
TTT	0.129902	0.618662	Ov
ATG	0.132353	0.611953	Ov
TCA	0.142157	0.585424	Ov
AAA	0.154412	0.552980	Ov
TAC	0.174020	0.502842	Ov
AGG	0.215686	0.404239	Ov
CGA	0.225490	0.382715	Ov
TGC	0.245098	0.341673	Ov
TTG	0.245098	0.341673	Ov
CTC	0.264706	0.303358	Ov
CAC	0.276961	0.280812	Ov
GCG	0.281863	0.272097	Ov
CGG	0.318627	0.212229	Ov
AGC	0.343137	0.177621	Ov
TGG	0.360294	0.155839	Ov
CCG	0.387255	0.125504	Ov
ATC	0.419118	0.095415	Ov
TTC	0.470588	0.058528	Ov
CGC	0.473039	0.057094	Ov
TCC	0.605392	0.011593	Ov
ACG	0.649510	0.005907	Ov
TCG	0.678922	0.003561	Ov
