## Supplementary Table 9 for "Genome-wide cell-free DNA termini in patients with cancer"

### Sheet: SCNA-TF
Base	Correlation coefficient	P-value	Cancer type
GGC	-0.738369	1.31E-05	Br
GCC	-0.733443	1.59E-05	Br
GGA	-0.710454	3.71E-05	Br
CCT	-0.651341	0.000244	Br
GGT	-0.640941	0.000326	Br
GAC	-0.622332	0.000534	Br
CCC	-0.597154	0.000995	Br
ACC	-0.582375	0.001402	Br
CCA	-0.557198	0.002431	Br
GCT	-0.510673	0.006087	Br
CGA	-0.510673	0.006087	Br
GCA	-0.507937	0.006402	Br
CGT	-0.475096	0.011397	Br
ACA	-0.463602	0.013785	Br
CGC	-0.418719	0.027498	Br
CAC	-0.379310	0.047344	Br
ACT	-0.374384	0.050477	Br
TCT	-0.339901	0.077312	Br
GGG	-0.310892	0.107527	Br
AAC	-0.302135	0.118207	Br
GTC	-0.291735	0.131899	Br
GTT	-0.273125	0.159274	Br
CAT	-0.255610	0.188586	Br
TAT	-0.245211	0.207689	Br
CTT	-0.232074	0.233683	Br
CGG	-0.226054	0.246303	Br
GAT	-0.223864	0.251003	Br
TGT	-0.217296	0.265461	Br
TCC	-0.155446	0.427927	Br
ATT	-0.101259	0.606845	Br
TAC	-0.091954	0.640491	Br
TGC	-0.060755	0.758219	Br
AAT	-0.048714	0.805314	Br
CAA	-0.000547	0.998889	Br
AGC	0.002737	0.990005	Br
GAA	0.099070	0.614694	Br
GAG	0.137384	0.484067	Br
AGT	0.148878	0.447909	Br
CTC	0.162014	0.408451	Br
GTG	0.181719	0.353143	Br
GTA	0.189929	0.331506	Br
CTG	0.227148	0.243975	Br
CCG	0.228790	0.240511	Br
TCA	0.237548	0.222597	Br
CAG	0.240285	0.217191	Br
ATC	0.276409	0.154167	Br
GCG	0.283525	0.143512	Br
AAG	0.295567	0.126725	Br
AAA	0.331144	0.085637	Br
CTA	0.340449	0.076813	Br
AGG	0.360701	0.060058	Br
TGG	0.409414	0.031420	Br
TGA	0.416530	0.028382	Br
ATA	0.422003	0.026213	Br
TAA	0.460865	0.014412	Br
AGA	0.478380	0.010782	Br
TAG	0.553914	0.002604	Br
ACG	0.575260	0.001645	Br
TCG	0.590586	0.001161	Br
ATG	0.617953	0.000597	Br
TTT	0.648057	0.000267	Br
TTA	0.731801	1.69E-05	Br
TTC	0.738369	1.31E-05	Br
TTG	0.760810	5.60E-06	Br
GGT	-0.584945	0	Es
ACC	-0.583475	0	Es
GAC	-0.504555	4.73E-08	Es
ACA	-0.479633	2.49E-07	Es
CCT	-0.475734	3.18E-07	Es
ACT	-0.475000	3.34E-07	Es
GGC	-0.423431	6.79E-06	Es
GAT	-0.408707	1.48E-05	Es
GGA	-0.401614	2.13E-05	Es
GGG	-0.337027	0.000415	Es
CCC	-0.324781	0.000683	Es
CCA	-0.315249	0.000993	Es
GAA	-0.309890	0.001220	Es
TCT	-0.290915	0.002454	Es
CGT	-0.289112	0.002616	Es
CAT	-0.279551	0.003652	Es
GCT	-0.273800	0.004439	Es
GCC	-0.256755	0.007742	Es
TAT	-0.246606	0.010611	Es
GCA	-0.237789	0.013825	Es
AAC	-0.231989	0.016376	Es
GAG	-0.230255	0.017214	Es
GTT	-0.229334	0.017674	Es
AAT	-0.228512	0.018094	Es
ATT	-0.220968	0.022364	Es
TAC	-0.164756	0.089914	Es
GTA	-0.147152	0.130269	Es
TCC	-0.144517	0.137352	Es
TGT	-0.106703	0.273532	Es
CAC	-0.061316	0.529819	Es
GTC	-0.046621	0.632966	Es
CGC	-0.044760	0.646612	Es
CTT	-0.043702	0.654422	Es
CGA	-0.031074	0.750322	Es
TGC	-0.006397	0.947810	Es
AGT	0.004026	0.967152	Es
TCA	0.008758	0.928577	Es
AGC	0.068565	0.482246	Es
AAA	0.075452	0.439270	Es
GTG	0.105860	0.277354	Es
TAA	0.123856	0.203387	Es
CGG	0.125620	0.196989	Es
AAG	0.133496	0.170184	Es
TTT	0.176130	0.069633	Es
TAG	0.202502	0.036616	Es
GCG	0.259067	0.007193	Es
CAA	0.268579	0.005282	Es
ATA	0.319853	0.000830	Es
ATC	0.327034	0.000624	Es
TGA	0.349605	0.000244	Es
TGG	0.358422	0.000166	Es
CTA	0.402741	2.01E-05	Es
CTC	0.426840	5.64E-06	Es
TTG	0.434256	3.74E-06	Es
TTA	0.447971	1.71E-06	Es
TCG	0.452478	1.32E-06	Es
CTG	0.462764	7.11E-07	Es
ATG	0.493084	1.03E-07	Es
TTC	0.499491	6.70E-08	Es
ACG	0.511070	2.99E-08	Es
CAG	0.522747	1.27E-08	Es
AGG	0.541694	2.70E-09	Es
AGA	0.552313	9.47E-10	Es
CCG	0.553136	8.64E-10	Es
GAA	-0.650350	0.025912	Gl
GCA	-0.608392	0.040002	Gl
GGA	-0.587413	0.048845	Gl
GGT	-0.573427	0.055481	Gl
CGT	-0.559441	0.062749	Gl
GCC	-0.545455	0.070679	Gl
GCT	-0.517483	0.088651	Gl
CCT	-0.503497	0.098752	Gl
TCT	-0.489510	0.109632	Gl
GAT	-0.482517	0.115374	Gl
GGG	-0.475524	0.121319	Gl
TAT	-0.468531	0.127473	Gl
GGC	-0.461538	0.133836	Gl
GAC	-0.461538	0.133836	Gl
GTT	-0.461538	0.133836	Gl
GTA	-0.454545	0.140413	Gl
CCA	-0.440559	0.154216	Gl
AAT	-0.405594	0.192612	Gl
AAA	-0.377622	0.227443	Gl
ACA	-0.377622	0.227443	Gl
ACT	-0.377622	0.227443	Gl
TAC	-0.363636	0.246255	Gl
GAG	-0.356643	0.256013	Gl
CAT	-0.335664	0.286691	Gl
ACC	-0.335664	0.286691	Gl
GTC	-0.335664	0.286691	Gl
CCC	-0.314685	0.319472	Gl
TGT	-0.300699	0.342483	Gl
AAC	-0.300699	0.342483	Gl
ATT	-0.293706	0.354333	Gl
CGA	-0.293706	0.354333	Gl
CTT	-0.244755	0.443504	Gl
TCC	-0.244755	0.443504	Gl
TCA	-0.174825	0.588260	Gl
GTG	-0.111888	0.732775	Gl
CAC	-0.034965	0.921184	Gl
AAG	0.027972	0.938663	Gl
CGC	0.062937	0.851682	Gl
AGT	0.069930	0.834447	Gl
CAA	0.146853	0.651073	Gl
TAA	0.265734	0.403977	Gl
TGC	0.265734	0.403977	Gl
TTT	0.272727	0.391233	Gl
GCG	0.321678	0.308312	Gl
TAG	0.349650	0.266004	Gl
AGC	0.419580	0.176577	Gl
CTA	0.447552	0.147205	Gl
ATA	0.461538	0.133836	Gl
TTG	0.468531	0.127473	Gl
AGA	0.482517	0.115374	Gl
CTG	0.482517	0.115374	Gl
TGG	0.496503	0.104093	Gl
ATC	0.496503	0.104093	Gl
TTA	0.503497	0.098752	Gl
ATG	0.517483	0.088651	Gl
TTC	0.517483	0.088651	Gl
CGG	0.517483	0.088651	Gl
TGA	0.524476	0.083885	Gl
AGG	0.531469	0.079303	Gl
TCG	0.545455	0.070679	Gl
ACG	0.559441	0.062749	Gl
CAG	0.573427	0.055481	Gl
CTC	0.594406	0.045753	Gl
CCG	0.643357	0.027955	Gl
ACA	-0.654851	0	Lu
ACC	-0.586850	0	Lu
CCT	-0.563859	6.19E-11	Lu
GGT	-0.548225	9.41E-10	Lu
CCA	-0.547604	1.01E-09	Lu
CCC	-0.526559	6.73E-09	Lu
TCT	-0.517552	1.36E-08	Lu
CGT	-0.501751	4.28E-08	Lu
GAC	-0.498916	5.22E-08	Lu
ACT	-0.492253	8.25E-08	Lu
GGC	-0.452674	1.03E-06	Lu
CAT	-0.441766	1.97E-06	Lu
GGA	-0.436039	2.73E-06	Lu
AAC	-0.425577	4.93E-06	Lu
TAT	-0.416764	7.98E-06	Lu
CTT	-0.413159	9.69E-06	Lu
TGT	-0.392197	2.87E-05	Lu
GTT	-0.386906	3.73E-05	Lu
GAT	-0.379298	5.41E-05	Lu
CGA	-0.373302	7.20E-05	Lu
CAC	-0.369614	8.57E-05	Lu
TAC	-0.344602	0.000264	Lu
GCC	-0.333982	0.000415	Lu
AGT	-0.312112	0.001005	Lu
GCA	-0.302002	0.001480	Lu
GCT	-0.296868	0.001793	Lu
AAT	-0.293439	0.002034	Lu
CGC	-0.284339	0.002824	Lu
TCC	-0.269354	0.004741	Lu
CAA	-0.230062	0.016276	Lu
AGC	-0.225503	0.018569	Lu
TGC	-0.216681	0.023807	Lu
ATT	-0.156176	0.104817	Lu
CGG	-0.059003	0.541670	Lu
GAA	-0.044398	0.646174	Lu
GGG	0.003559	0.970694	Lu
TCA	0.014846	0.878064	Lu
GTC	0.055713	0.564468	Lu
AAA	0.075730	0.433246	Lu
TTT	0.079399	0.411239	Lu
CTA	0.110064	0.254144	Lu
GTA	0.119544	0.215316	Lu
TAA	0.211751	0.027252	Lu
ATA	0.256871	0.007152	Lu
GAG	0.268502	0.004879	Lu
AAG	0.268872	0.004818	Lu
TGA	0.270373	0.004581	Lu
CTC	0.276230	0.003750	Lu
CTG	0.285451	0.002714	Lu
AGA	0.288778	0.002409	Lu
ATC	0.308461	0.001157	Lu
TAG	0.329108	0.000508	Lu
CAG	0.357381	0.000150	Lu
GCG	0.403132	1.64E-05	Lu
GTG	0.443221	1.81E-06	Lu
AGG	0.471930	3.14E-07	Lu
TGG	0.488898	1.04E-07	Lu
CCG	0.501826	4.26E-08	Lu
TTA	0.509387	2.48E-08	Lu
TTG	0.543749	1.49E-09	Lu
ATG	0.558317	2.47E-10	Lu
TCG	0.602206	0	Lu
ACG	0.654453	0	Lu
TTC	0.662283	0	Lu
CCT	-0.874585	0	other
CCA	-0.765529	3.71E-07	other
GGA	-0.740398	7.39E-07	other
TCT	-0.735183	8.70E-07	other
ACC	-0.731389	9.85E-07	other
GGT	-0.686581	5.25E-06	other
GCC	-0.661214	1.40E-05	other
GAC	-0.659317	1.51E-05	other
CCC	-0.647700	2.32E-05	other
CTT	-0.639877	3.08E-05	other
GGC	-0.623044	5.55E-05	other
GCA	-0.614272	7.46E-05	other
ACA	-0.610479	8.45E-05	other
GCT	-0.589142	0.000166	other
CGT	-0.588905	0.000168	other
CAT	-0.587719	0.000174	other
TGT	-0.538644	0.000704	other
ACT	-0.446183	0.006069	other
CGA	-0.439545	0.006944	other
TCC	-0.438359	0.007111	other
TAT	-0.408962	0.012525	other
TAC	-0.380038	0.020954	other
AAC	-0.358938	0.029755	other
CAC	-0.337127	0.041878	other
GTT	-0.329777	0.046774	other
CGC	-0.317923	0.055644	other
GGG	-0.297771	0.073787	other
TGC	-0.293978	0.077674	other
GAT	-0.292082	0.079676	other
CGG	-0.130394	0.440306	other
AAT	-0.116643	0.490329	other
AGC	-0.101707	0.547837	other
CAA	-0.066619	0.694326	other
AGT	-0.058559	0.729876	other
TCA	-0.027501	0.871535	other
GTC	-0.014699	0.931390	other
GAA	0.019203	0.910269	other
GTA	0.119725	0.478866	other
ATT	0.187055	0.266529	other
TTT	0.270507	0.105421	other
CCG	0.289237	0.082757	other
TAA	0.314367	0.058554	other
TGA	0.319583	0.054327	other
CTG	0.358464	0.029984	other
AAA	0.358701	0.029869	other
GCG	0.362020	0.028305	other
GAG	0.375533	0.022622	other
CTC	0.379801	0.021039	other
CTA	0.392840	0.016769	other
TAG	0.407539	0.012858	other
GTG	0.446657	0.006011	other
CAG	0.487672	0.002470	other
TGG	0.511380	0.001409	other
AAG	0.519678	0.001147	other
ATA	0.647700	2.32E-05	other
TTA	0.661451	1.39E-05	other
TTG	0.720484	1.44E-06	other
AGA	0.749881	5.60E-07	other
ATC	0.753201	5.11E-07	other
AGG	0.773589	3.05E-07	other
TCG	0.774538	2.98E-07	other
TTC	0.818160	8.70E-08	other
ACG	0.818397	8.62E-08	other
ATG	0.862968	0	other
CCT	-0.764912	0.000207	Ov
CCA	-0.729825	0.000575	Ov
CCC	-0.680702	0.001792	Ov
ACC	-0.643860	0.003666	Ov
CTT	-0.566667	0.012796	Ov
TCT	-0.554386	0.015237	Ov
ACA	-0.554386	0.015237	Ov
CAT	-0.514035	0.026022	Ov
CGT	-0.468421	0.044756	Ov
CAA	-0.429825	0.067676	Ov
ACT	-0.400000	0.090813	Ov
AGT	-0.382456	0.106931	Ov
TAT	-0.380702	0.108651	Ov
CTA	-0.343860	0.149648	Ov
GGA	-0.321053	0.179956	Ov
GGT	-0.307018	0.200588	Ov
TGT	-0.291228	0.225656	Ov
AAC	-0.280702	0.243480	Ov
GAC	-0.266667	0.268642	Ov
CAC	-0.231579	0.338581	Ov
GTT	-0.226316	0.349934	Ov
GCA	-0.221053	0.361510	Ov
TAC	-0.185965	0.444249	Ov
TGC	-0.159649	0.512359	Ov
GGC	-0.143860	0.555527	Ov
TAA	-0.131579	0.590207	Ov
GAT	-0.129825	0.595237	Ov
CAG	-0.105263	0.667471	Ov
CTG	-0.100000	0.683361	Ov
ATT	-0.078947	0.748184	Ov
TCA	-0.068421	0.781263	Ov
ATA	-0.047368	0.848492	Ov
GAA	-0.029825	0.905336	Ov
CGA	-0.028070	0.911050	Ov
TGA	-0.008772	0.974130	Ov
AGC	-0.008772	0.974130	Ov
GCC	0.000000	1.000000	Ov
AGA	0.003509	0.991375	Ov
TTA	0.003509	0.991375	Ov
AAA	0.005263	0.985626	Ov
GTA	0.008772	0.974130	Ov
GCT	0.049123	0.842843	Ov
AAT	0.075439	0.759165	Ov
TTT	0.096491	0.694028	Ov
CGC	0.105263	0.667471	Ov
GTC	0.107018	0.662204	Ov
TCC	0.108772	0.656954	Ov
CTC	0.112281	0.646500	Ov
GGG	0.138596	0.570276	Ov
CGG	0.147368	0.545793	Ov
AAG	0.170175	0.484521	Ov
TAG	0.189474	0.435550	Ov
CCG	0.212281	0.381295	Ov
TGG	0.354386	0.136960	Ov
GAG	0.361404	0.128943	Ov
ATC	0.410526	0.082057	Ov
GTG	0.421053	0.073952	Ov
GCG	0.433333	0.065282	Ov
TTG	0.526316	0.022242	Ov
AGG	0.554386	0.015237	Ov
ATG	0.580702	0.010405	Ov
TTC	0.605263	0.007099	Ov
ACG	0.628070	0.004851	Ov
TCG	0.661404	0.002638	Ov
